# SUDMEX CONN: The Mexican MRI dataset of patients with cocaine use disorder

**DOI:** 10.1101/2021.09.03.21263048

**Authors:** Diego Angeles-Valdez, Jalil Rasgado-Toledo, Victor Issa-Garcia, Thania Balducci, Viviana Villicaña, Alely Valencia, Jorge Julio Gonzalez Olvera, Ernesto Reyes-Zamorano, Eduardo A. Garza-Villarreal

**Affiliations:** Instituto de Neurobiología, Universidad Nacional Autónoma de México campus Juriquilla, Querétaro, Mexico; Escuela de Medicina y Ciencias de la Salud TecSalud, Tecnológico de Monterrey, Monterrey, Mexico; University of Groningen, Department of Biomedical Sciences of Cells and Systems, Cognitive Neuroscience Center, University Medical Center Groningen, Groningen, the Netherlands; División de estudios de posgrado de la Facultad de Medicina, Universidad Nacional Autónoma de México, Mexico; Université de Bordeaux, Bordeaux, France; Subdirección de Investigaciones Clínicas, Instituto Nacional de Psiquiatría Ramón de la Fuente Muñız, Mexico City, Mexico; Comisión Nacional para la Prevención de Adicciones, Mexico City, Mexico; Faculty of Psychology, Universidad Anáhuac México Sur, Mexico City, Mexico

## Abstract

Cocaine use disorder (CUD) is a substance use disorder (SUD) characterized by compulsion to seek, use and abuse of cocaine, with severe health and economic consequences for the patients, their families and society. Due to the lack of successful treatments and high relapse rate, more research is needed to understand this and other SUD. Here, we present the SUDMEX CONN dataset, a Mexican open dataset of CUD patients and matched healthy controls that includes demographic, cognitive, clinical, and magnetic resonance imaging (MRI) data. MRI data includes: 1) structural (T1-weighted), 2) multishell high-angular resolution diffusion-weighted (DWI-HARDI) and 3) functional (resting state fMRI) sequences. The repository contains unprocessed MRI data available in brain imaging data structure (BIDS) format with corresponding metadata available at the OpenNeuro data sharing platform. Researchers can pursue brain variability between these groups or use a single group for a larger population sample.
