## Supplementary Material 2 for "SUDMEX CONN: The Mexican MRI dataset of patients with cocaine use disorder"

### Sheet: data
rid	anat	task-rest bold	dwi
1	1	1	0
2	1	1	0
3	1	0	0
4	1	1	0
5	1	1	0
6	1	0	0
7	1	1	0
8	1	1	1
9	1	1	1
10	1	1	1
11	1	1	1
12	1	1	1
13	1	1	1
14	1	1	1
15	1	1	1
16	1	1	1
17	1	1	1
18	1	1	1
19	1	1	1
20	1	1	1
21	1	1	1
22	1	1	1
23	1	1	1
24	1	1	1
25	1	1	1
26	1	1	1
27	1	1	1
28	1	1	1
29	1	1	1
30	1	1	1
31	1	1	1
32	1	1	1
33	1	1	1
34	1	1	1
35	1	1	1
36	1	1	1
37	0	1	0
38	1	1	1
39	1	1	1
40	1	1	1
41	1	1	1
42	1	1	1
43	1	1	1
44	1	1	1
45	1	1	1
46	1	1	1
47	1	1	1
48	1	1	1
49	1	1	1
50	1	1	1
51	1	1	1
52	1	1	1
53	1	1	1
54	1	1	1
55	1	1	1
56	1	1	1
57	1	1	1
58	1	1	1
59	1	1	1
60	1	1	1
61	1	1	1
62	1	1	1
63	1	1	1
64	1	1	1
65	1	1	1
66	1	1	1
67	1	1	1
68	1	1	1
69	1	1	1
70	1	1	1
71	1	1	1
72	1	1	1
73	1	1	1
74	1	1	1
75	1	1	1
76	1	1	1
77	1	1	1
78	1	1	1
79	0	0	0
80	1	1	1
81	1	1	1
82	1	1	1
83	1	1	1
84	1	1	1
85	1	1	1
86	1	1	1
87	1	1	1
88	1	1	1
89	0	0	0
90	0	0	0
91	1	1	1
92	1	1	1
93	1	1	1
94	1	1	1
95	1	1	1
96	0	0	0
97	1	1	1
98	1	1	1
99	1	1	1
100	1	1	1
101	1	1	1
102	1	1	1
103	1	1	1
104	1	1	1
105	1	1	1
106	1	1	1
107	1	1	1
108	1	1	1
109	1	1	1
110	1	1	1
111	1	1	1
112	1	1	1
113	0	0	0
114	1	1	1
115	1	1	1
116	1	1	0
117	1	1	1
118	1	1	1
119	1	1	1
120	1	1	1
121	0	0	0
122	1	1	1
123	1	1	1
124	1	1	1
125	1	1	1
126	1	1	1
127	1	1	1
128	1	1	1
129	1	1	1
130	1	1	1
131	1	1	1
132	1	1	1
133	1	1	1
134	1	1	1
135	0	0	0
136	1	1	1
137	1	1	1
138	1	1	1
139	1	1	1
140	1	1	1
141	1	1	1
142	1	1	0
143	0	0	0
144	1	1	1
145	1	1	1
146	1	1	1
147	1	1	1
148	0	0	0
149	1	1	1
150	0	0	0
151	0	0	0
152	0	0	0
153	1	1	1
154	1	1	1
155	0	0	0
156	1	1	1
157	0	0	0
158	0	0	0
159	1	1	1
160	1	1	1

### Sheet: Sheet2
1= mri image
0 = no data
